# Longitudinal epigenetic rewiring in lung immune cells in patients with post-COVID-19 condition

**DOI:** 10.1101/2025.02.06.25321750

**Authors:** Frida Nikesjö, Jelena Smiljanic, Shumaila Sayyab, David Martínez-Enguita, Mika Gustafsson, Martin Rosvall, Kristofer Hedman, Maria Lerm

## Abstract

**Background:** Post-COVID-19 condition (PCC) affects millions globally, presenting as persistent multisystem symptoms. Despite various hypotheses, the biological mechanisms underlying PCC remain unclear. Previous studies have linked PCC to alterations in the DNA methylome of blood immune cells, but the effects on lung cells over time remain unknown.

**Methods:** Patients (n=13) with persistent symptoms following COVID-19 in 2020-2021 donated blood and sputum samples at inclusion and after one year. Symptom and physiological testing data were collected concurrently. DNA methylation (DNAm) profiles were analysed longitudinally and compared to pre-pandemic DNAm data from healthy controls.

**Results:** While peripheral blood mononuclear cells (PBMCs) showed no significant changes, longitudinal DNAm changes were observed in neutrophil- and macrophage-enriched fractions. The changes were significantly associated with symptoms and physiological measures. Pathway analysis showed enrichment for cellular processes involved in cardiac function.

**Conclusions:** We identified longitudinal DNAm changes in lung immune cells associated with pathways linked to cardiac function. These changes correlate with symptom burden and heart and lung metrics. The results suggest potential disease mechanisms and aid the development of diagnostic tools.
