## Additional file 2 for "Longitudinal epigenetic rewiring in lung immune cells in patients with post-COVID-19 condition"

### Sheet: Table S4
Table S4. Differentially methylated genes (DMGs) at inclusion vs follow-up in the neutrophil-enriched fraction
UCSC_RefGene_Name*	EntrezID**	Ensembl***	Group****
PTPRF	5792	ENSG00000142949	5'UTR
ZEB2	9839	ENSG00000169554	Body
DDO	8528	ENSG00000203797	Body
TRAM2	9697	ENSG00000065308	Body
IRF1	3659	ENSG00000125347	TSS1500
ACOT7	11332	ENSG00000097021	Body
LIME1	54923	ENSG00000203896	TSS200
RBM47	54502	ENSG00000163694	5'UTR
RERE	473	ENSG00000142599	5'UTR
CTBP2	1488	ENSG00000175029	5'UTR
ZCCHC14	23174	ENSG00000140948	1stExon
AGTPBP1	23287	ENSG00000135049	5'UTR
MYCBPAP	84073	ENSG00000136449	TSS1500
SOBP	55084	ENSG00000112320	Body
INPP5A	3632	ENSG00000068383	Body
NCOR2	9612	ENSG00000196498	5'UTR
PRDM16	63976	ENSG00000142611	3'UTR
CRISP2	7180	ENSG00000124490	TSS200
C1orf116	79098	ENSG00000182795	5'UTR
TMEM220	388335	ENSG00000187824	TSS1500
EHMT1	79813	ENSG00000181090	Body
ANKS3	124401	ENSG00000168096	3'UTR
SMAD6	4091	ENSG00000137834	Body
MMP17	4326	ENSG00000198598	Body
HOXA3	3200	ENSG00000105997	3'UTR
MAGI1	9223	ENSG00000151276	Body
VAX2	25806	ENSG00000116035	Body
TNRC6B	23112	ENSG00000100354	TSS1500
GPHB5	122876	ENSG00000179600	TSS1500
PTH1R	5745	ENSG00000160801	Body
GSK3B	2932	ENSG00000082701	Body
SLC38A8	146167	ENSG00000166558	TSS1500
DICER1	23405	ENSG00000100697	TSS1500
KCNE4	23704	ENSG00000152049	TSS1500
EEF2	1938	ENSG00000167658	TSS1500
STOX2	56977	ENSG00000173320	Body
MYO5A	4644	ENSG00000197535	TSS200
KCNQ1OT1	10984	ENSG00000269821	TSS1500
KCNQ1	3784	ENSG00000053918	Body
MKLN1	4289	ENSG00000128585	Body
PRKAG2	51422	ENSG00000106617	5'UTR
OPCML	4978	ENSG00000183715	Body
BRSK2	9024	ENSG00000174672	Body
PAX7	5081	ENSG00000009709	TSS1500
KIAA0930	23313	ENSG00000100364	Body
SH3BP4	23677	ENSG00000130147	5'UTR
DNMBP-AS1	100188954	ENSG00000227695	Body
DNMBP	23268	ENSG00000107554	Body
TACC2	10579	ENSG00000138162	5'UTR
ZDHHC7	55625	ENSG00000153786	Body
ASB2	51676	ENSG00000100628	Body
ZBTB47	92999	ENSG00000114853	5'UTR
MIR33B	693120	ENSG00000207839	TSS1500
SREBF1	6720	ENSG00000072310	Body
BCL11B	64919	ENSG00000127152	Body
FARP2	9855	ENSG00000006607	TSS1500
TJAP1	93643	ENSG00000137221	5'UTR
TRAF7	84231	ENSG00000131653	5'UTR
ZC3H3	23144	ENSG00000014164	Body
FRMD5	84978	ENSG00000171877	Body
ZFPM1	161882	ENSG00000179588	3'UTR
SKI	6497	ENSG00000157933	Body
CUEDC1	404093	ENSG00000180891	5'UTR
NRXN3	9369	ENSG00000021645	3'UTR
FUT3	2525	ENSG00000171124	TSS200
KCNG2	26251	ENSG00000178342	Body
TBC1D14	57533	ENSG00000132405	Body
PFKP	5214	ENSG00000067057	Body
OR6B3	150681	ENSG00000178586	TSS1500
PTPRN2	5799	ENSG00000155093	Body
DUS1L	64118	ENSG00000169718	Body
CDH15	1013	ENSG00000129910	Body
NOTCH4	4855	ENSG00000204301	Body
GLI2	2736	ENSG00000074047	Body
PEX7	5191	ENSG00000112357	Body
HLA-DPB1	3115	ENSG00000223865	Body
ELMO3	79767	ENSG00000102890	Body
SERPINB13	5275	ENSG00000197641	TSS1500
OPRPN	58503	ENSG00000171199	TSS1500
AURKC	6795	ENSG00000105146	5'UTR
CELSR1	9620	ENSG00000075275	Body
ECHDC1	55862	ENSG00000093144	3'UTR
AHRR	57491	ENSG00000063438	Body
LOC440910	440910	ENSG00000290654	Body
PPP2R5A	5525	ENSG00000066027	TSS1500
TBC1D10C	374403	ENSG00000175463	3'UTR
PCGF3	10336	ENSG00000185619	5'UTR
GGT1	2678	ENSG00000100031	TSS200
BCL6	604	ENSG00000113916	5'UTR
KLHDC7B	113730	ENSG00000130487	TSS1500
PLEC	5339	ENSG00000178209	Body
CHST6	4166	ENSG00000183196	5'UTR
PRKCB	5579	ENSG00000166501	Body
FAM53B	9679	ENSG00000189319	Body
SRRM3	222183	ENSG00000177679	Body
HLA-DRB5	3127	ENSG00000198502	Body
MYO1F	4542	ENSG00000142347	Body
PRKG1	5592	ENSG00000185532	Body
HDAC4	9759	ENSG00000068024	Body
KIRREL3	84623	ENSG00000149571	Body
MIER2	54531	ENSG00000105556	TSS1500
HOXA4	3201	ENSG00000197576	TSS1500
KLK4	9622	ENSG00000167749	Body
MCC	4163	ENSG00000171444	TSS200
KCNJ15	3772	ENSG00000157551	5'UTR
ABHD10	55347	ENSG00000144827	TSS1500
KCNK5	8645	ENSG00000164626	Body
NUBP1	4682	ENSG00000103274	TSS1500
TNNT3	7140	ENSG00000130595	Body
WASHC4	23325	ENSG00000136051	Body
PLCB2	5330	ENSG00000137841	Body
CACNA1H	8912	ENSG00000196557	Body
ZFYVE28	57732	ENSG00000159733	Body
POU6F2	11281	ENSG00000106536	Body
DNAJB1	3337	ENSG00000132002	5'UTR
PTPRS	5802	ENSG00000105426	Body
PRR15L	79170	ENSG00000167183	TSS200
TSPAN14	81619	ENSG00000108219	TSS1500
RGS7	6000	ENSG00000182901	Body
PPP5C	5536	ENSG00000011485	Body
SNED1	25992	ENSG00000162804	Body
ZBTB22	9278	ENSG00000236104	Body
TAPBP	6892	ENSG00000231925	TSS1500
GUCY1A2	2977	ENSG00000152402	TSS1500
UPP1	7378	ENSG00000183696	5'UTR
POLM	27434	ENSG00000122678	3'UTR
TNFAIP2	7127	ENSG00000185215	Body
TRAK1	22906	ENSG00000182606	Body
OVOL1	5017	ENSG00000172818	Body
CACNA1C	775	ENSG00000151067	Body
PLPP2	8612	ENSG00000141934	Body
COIL	8161	ENSG00000121058	TSS200
AIM2	9447	ENSG00000163568	5'UTR
AGO2	27161	ENSG00000123908	Body
PGBD5	79605	ENSG00000177614	Body
GALNT2	2590	ENSG00000143641	Body
MBP	4155	ENSG00000197971	Body
NPAS4	266743	ENSG00000174576	3'UTR
HNRNPR	10236	ENSG00000125944	Body
GFOD3P	57212	ENSG00000227372	TSS1500
SPATC1L	84221	ENSG00000160284	Body
CYP4V2	285440	ENSG00000145476	Body
SLCO4A1	28231	ENSG00000101187	5'UTR
HCN2	610	ENSG00000099822	Body
METRNL	284207	ENSG00000176845	Body
CSPG4	1464	ENSG00000173546	Body
BMPER	168667	ENSG00000164619	Body
ADGRB1	575	ENSG00000181790	Body
COL23A1	91522	ENSG00000050767	Body
ANO1	55107	ENSG00000131620	Body
TMPRSS4	56649	ENSG00000137648	TSS1500
C7orf50	84310	ENSG00000146540	Body
SDR9C7	121214	ENSG00000170426	TSS1500
EVA1B	55194	ENSG00000142694	Body
UTS2B	257313	ENSG00000188958	TSS200
CCDC50	152137	ENSG00000152492	Body
CCDC3	83643	ENSG00000151468	Body
KCNT1	57582	ENSG00000107147	Body
SPTBN2	6712	ENSG00000173898	Body
GNA14	9630	ENSG00000156049	Body
CHST12	55501	ENSG00000136213	Body
ENG	2022	ENSG00000106991	Body
VAV2	7410	ENSG00000160293	Body
KLK15	55554	ENSG00000174562	Body
PRKCA	5578	ENSG00000154229	Body
TRIM29	23650	ENSG00000137699	Body
PDPK1	5170	ENSG00000140992	TSS1500
GLIS1	148979	ENSG00000174332	5'UTR
ESM1	11082	ENSG00000164283	1stExon
SLC16A5	9121	ENSG00000170190	Body
STARD13	90627	ENSG00000133121	Body
FOXK1	221937	ENSG00000164916	Body
ZNF503-AS2	100131213	ENSG00000237149	Body
PLEKHA6	22874	ENSG00000143850	TSS1500
OSBPL5	114879	ENSG00000021762	TSS1500
CUX1	1523	ENSG00000257923	Body
MAPK11	5600	ENSG00000185386	Body
CTNND1	1500	ENSG00000198561	5'UTR
SYCE1	93426	ENSG00000171772	TSS200
SMARCA4	6597	ENSG00000127616	Body
LINC01550	388011	ENSG00000246223	TSS200
APBB1IP	54518	ENSG00000077420	Body
MACROD1	28992	ENSG00000133315	3'UTR
CNP	1267	ENSG00000173786	Body
SMOC2	64094	ENSG00000112562	Body
B3GALT2	8707	ENSG00000162630	5'UTR
CDC73	79577	ENSG00000134371	Body
MOGAT3	346606	ENSG00000106384	Body
HIVEP3	59269	ENSG00000127124	5'UTR
HLA-DQB2	3120	ENSG00000232629	Body
GPT	2875	ENSG00000167701	Body
FZD1	8321	ENSG00000157240	1stExon
SLC35F3	148641	ENSG00000183780	Body
TMEM181	57583	ENSG00000146433	Body
MAML2	84441	ENSG00000184384	Body
SUCLA2	8803	ENSG00000136143	TSS1500
C1QTNF4	114900	ENSG00000172247	Body
POU2F2	5452	ENSG00000028277	Body
BNIP3	664	ENSG00000176171	Body
SNORD56	26793	ENSG00000229686	TSS200
TAF4	6874	ENSG00000130699	Body
PACSIN2	11252	ENSG00000100266	1stExon
PLD6	201164	ENSG00000179598	TSS1500
CSNK1A1L	122011	ENSG00000180138	TSS1500
MFSD2B	388931	ENSG00000205639	Body
TP53AIP1	63970	ENSG00000120471	TSS200
GNG7	2788	ENSG00000176533	3'UTR
LDAH	60526	ENSG00000118961	TSS1500
SIVA1	10572	ENSG00000184990	TSS1500
RILP	83547	ENSG00000167705	TSS200
FOXI2	399823	ENSG00000186766	3'UTR
SGCD	6444	ENSG00000170624	5'UTR
VWA7	80737	ENSG00000204396	Body
LAMB3	3914	ENSG00000196878	TSS200
EMSY	56946	ENSG00000158636	3'UTR
MDGA1	266727	ENSG00000112139	Body
BAIAP2	10458	ENSG00000175866	Body
TP73	7161	ENSG00000078900	Body
MPP2	4355	ENSG00000108852	TSS1500
SLC1A4	6509	ENSG00000115902	Body
NTN1	9423	ENSG00000065320	Body
LAMA3	3909	ENSG00000053747	TSS200
MAST1	22983	ENSG00000105613	Body
ZFYVE21	79038	ENSG00000100711	Body
TPGS1	91978	ENSG00000141933	3'UTR
FOXN3	1112	ENSG00000053254	5'UTR
UBE2E1	7324	ENSG00000170142	Body
WDR46	9277	ENSG00000227057	Body
LAIR1	3903	ENSG00000167613	TSS1500
RFPL3S	10737	ENSG00000205853	TSS200
SMAD3	4088	ENSG00000166949	Body
TLL2	7093	ENSG00000095587	Body
CFAP251	144406	ENSG00000158023	TSS200
CHN2	1124	ENSG00000106069	TSS1500
CORO1C	23603	ENSG00000110880	5'UTR
IRF4	3662	ENSG00000137265	TSS200
HIF3A	64344	ENSG00000124440	5'UTR
ADARB2	105	ENSG00000185736	Body
COL26A1	136227	ENSG00000160963	Body
TNFAIP8	25816	ENSG00000145779	Body
FOXD2	2306	ENSG00000186564	1stExon
KIF25	3834	ENSG00000125337	Body
MIR1249	100302149	ENSG00000221598	TSS1500
C1orf94	84970	ENSG00000142698	5'UTR
CFAP46	54777	ENSG00000171811	Body
MAG	4099	ENSG00000105695	Body
GRIP2	80852	ENSG00000144596	Body
CIT	11113	ENSG00000122966	Body
MPZL2	10205	ENSG00000149573	TSS1500
NECTIN1	5818	ENSG00000110400	Body
LRRK1	79705	ENSG00000154237	Body
CA6	765	ENSG00000131686	Body
PGLYRP2	114770	ENSG00000161031	Body
SYTL3	94120	ENSG00000164674	Body
SPEN	23013	ENSG00000065526	Body
PYY	5697	ENSG00000131096	5'UTR
CAMK2D	817	ENSG00000145349	Body
ALOX5	240	ENSG00000012779	Body
GTF2IRD1	9569	ENSG00000006704	Body
PART1	25859	ENSG00000152931	Body
PDE4D	5144	ENSG00000113448	5'UTR
SPSB1	80176	ENSG00000171621	5'UTR
DIP2C	22982	ENSG00000151240	Body
TRDMT1	1787	ENSG00000107614	TSS1500
TSC2	7249	ENSG00000103197	Body
MORN1	79906	ENSG00000116151	Body
CDH13	1012	ENSG00000140945	Body
EBF1	1879	ENSG00000164330	Body
SLC8A1	6546	ENSG00000183023	Body
SIX5	147912	ENSG00000177045	Body
RTN4RL1	146760	ENSG00000185924	Body
TPST1	8460	ENSG00000169902	Body
STK24	8428	ENSG00000102572	Body
HCG22	285834	ENSG00000228789	Body
*Gene symbols from the database of University of California Santa Cruz (UCSC_RefGene_Name)
**Entrez ID (unique identifier given to genes) from NCBI database
***Ensemble ID from the Ensembl database
****Group represents the information about the location of the CpG with respect to the gene i.e. Body: with in the gene body; UTR: Upstream translated region; TSS:transcription start site

### Sheet: Table S6
Table S8. Differentially methylated genes (DMGs) correlated with symptom-physiology score.
UCSC_RefGene_Name*	EntrezID**	Ensembl***	Group****
ZEB2	9839	ENSG00000169554	Body
ACOT7	11332	ENSG00000097021	Body
LIME1	54923	ENSG00000203896	TSS200
INPP5A	3632	ENSG00000068383	Body
EHMT1	79813	ENSG00000181090	Body
VAX2	25806	ENSG00000116035	Body
DUS1L	64118	ENSG00000169718	Body
TBC1D10C	374403	ENSG00000175463	3'UTR
PLEC	5339	ENSG00000178209	Body
CHST6	4166	ENSG00000183196	5'UTR
FAM53B	9679	ENSG00000189319	Body
PRDM16	63976	ENSG00000142611	Body
KLK4	9622	ENSG00000167749	Body
TNNT3	7140	ENSG00000130595	Body
POU6F2	11281	ENSG00000106536	Body
PRR15L	79170	ENSG00000167183	TSS200
UPP1	7378	ENSG00000183696	5'UTR
SLCO4A1	28231	ENSG00000101187	5'UTR
SKI	6497	ENSG00000157933	Body
BMPER	168667	ENSG00000164619	Body
TMPRSS4	56649	ENSG00000137648	TSS1500
EVA1B	55194	ENSG00000142694	Body
UTS2B	257313	ENSG00000188958	TSS200
CCDC50	152137	ENSG00000152492	Body
HLA-DPB1	3115	ENSG00000223865	Body
CCDC3	83643	ENSG00000151468	Body
VAV2	7410	ENSG00000160293	Body
KLK15	55554	ENSG00000174562	Body
PDPK1	5170	ENSG00000140992	TSS1500
SLC16A5	9121	ENSG00000170190	Body
APBB1IP	54518	ENSG00000077420	Body
SMOC2	64094	ENSG00000112562	Body
POU2F2	5452	ENSG00000028277	Body
LDAH	60526	ENSG00000118961	TSS1500
SGCD	6444	ENSG00000170624	5'UTR
KCNQ1	3784	ENSG00000053918	Body
KIAA0930	23313	ENSG00000100364	Body
BAIAP2	10458	ENSG00000175866	Body
PFKP	5214	ENSG00000067057	Body
LAMA3	3909	ENSG00000053747	TSS200
TLL2	7093	ENSG00000095587	Body
COL26A1	136227	ENSG00000160963	Body
FOXD2	2306	ENSG00000186564	1stExon
CIT	11113	ENSG00000122966	Body
LRRK1	79705	ENSG00000154237	Body
SPEN	23013	ENSG00000065526	Body
AHRR	57491	ENSG00000063438	Body
CAMK2D	817	ENSG00000145349	Body
ALOX5	240	ENSG00000012779	Body
PART1	25859	ENSG00000152931	Body
PDE4D	5144	ENSG00000113448	5'UTR
DIP2C	22982	ENSG00000151240	Body
TPST1	8460	ENSG00000169902	Body
BNIP3	664	ENSG00000176171	TSS1500
*Gene symbols from the database of University of California Santa Cruz (UCSC_RefGene_Name)
**Entrez ID (unique identifier given to genes) from NCBI database
***Ensemble ID from the Ensembl database
****Group represents the information about the location of the CpG with respect to the gene i.e. Body: with in the gene body; UTR: Upstream translated region; TSS:transcription start site

### Sheet: Table S7
Table S7. Differentially methylated genes (DMGs) at inclusion vs follow-up in the macrophage-enriched fraction
UCSC_RefGene_Name*	EntrezID**	Ensembl***	Group****
NFKBIA	4792	ENSG00000100906	Body
CORO7	79585	ENSG00000262246	Body
FFAR2	2867	ENSG00000126262	TSS200
CRYL1	51084	ENSG00000165475	Body
NOTCH1	4851	ENSG00000148400	Body
EPB41L5	57669	ENSG00000115109	TSS200
USP10	9100	ENSG00000103194	Body
ANKFY1	51479	ENSG00000185722	Body
FAM168B	130074	ENSG00000152102	Body
CDHR5	53841	ENSG00000099834	Body
ENO1	2023	ENSG00000074800	Body
ASB1	51665	ENSG00000065802	TSS1500
TRIM10	10107	ENSG00000204613	Body
TFDP1	7027	ENSG00000198176	Body
EGLN1	54583	ENSG00000135766	Body
KIAA0930	23313	ENSG00000100364	Body
PCSK9	255738	ENSG00000169174	Body
DISC1	27185	ENSG00000162946	Body
TSNAX-DISC1	100303453	ENSG00000270106	Body
KASH5	147872	ENSG00000161609	TSS200
MFHAS1	9258	ENSG00000147324	Body
EIF4G1	1981	ENSG00000114867	Body
PACSIN1	29993	ENSG00000124507	Body
KCNMA1	3778	ENSG00000156113	Body
*Gene symbols from the database of University of California Santa Cruz (UCSC_RefGene_Name)
**Entrez ID (unique identifier given to genes) from NCBI database
***Ensemble ID from the Ensembl database
****Group represents the information about the location of the CpG with respect to the gene i.e. Body: with in the gene body; UTR: Upstream translated region; TSS:transcription start site
